# Cerebrospinal fluid cellular dynamics following modified interval dosing natalizumab therapy in multiple sclerosis

**DOI:** 10.64898/2026.11.25.26368928

**Authors:** Masashi Fujita, Tina Roostaei, Claudiu Diaconu, Marie Deffner, Ya Zhang, Ilya Kister, Asya I. Wallach, Kaho Onomichi, Juliana Oyegunle, Fatoumata Diallo, YunDuo Liu, Ellen Cahir-McFarland, Tamar Kalina, Vilas Menon, Regina Berkovich, Hanane Touil, Gerd Meyer zu Hörste, Heinz Wiendl, Susan Goelz, Lana Zhovtis Ryerson, Philip L. De Jager, Nicholas Schwab, Claire S. Riley

## Abstract

**Background:** Natalizumab, an α4-integrin monoclonal antibody, a highly effective relapsing multiple sclerosis (MS) therapy, carries a small but clinically important risk of progressive multifocal leukoencephalopathy (PML). Previous studies have suggested that alternative dosing paradigms can reduce PML risk while maintaining therapeutic efficacy.

**Objectives:** Clarify how immune cell dynamics changes with the alternative dosing.

**Methods:** We investigated alternative dosing paradigms by profiling cerebrospinal fluid (CSF) immune cell dynamics across: (1) standard interval dosing (SID, every 4 weeks), (2) extended interval dosing (EID, every 6 or 8 weeks), and (3) annual 12-week gap (aGAP). Using single-cell RNA sequencing, we analyzed 46 CSF samples from participants across dosing regimens, untreated MS controls, and one non-natalizumab-related PML case.

**Results:** Compared with controls, natalizumab reduced proportions of Treg, memory T cells, B cells, and plasmacytoid dendritic cells, while increasing tissue-resident memory T and microglia-like myeloid cells. EID and aGAP were associated with higher proportions of peripheral immune populations, including CD4+ T cells with interferon response signatures (CD4+IFN+), potentially enhancing antiviral immunity. The PML case exhibited elevated CD8+ central memory T and CD56^bright^ NK cells proportions in the CSF, suggesting their role in viral control.

**Conclusions:** These findings support that EID and aGAP allow immune reconstitution.
