## Supplementary Table 1 for "Cerebrospinal fluid cellular dynamics following modified interval dosing natalizumab therapy in multiple sclerosis"

### Sheet: Sheet 1
Supplemental Table 1. The characteristics of the participants in the NY cohort
Library ID	Diagnosis	MS Treatment	Dosing Interval	Age
PC013	RRMS	Natalizumab	6 weeks	30s-40s
PC016	RRMS	Natalizumab	6 weeks	30s-40s
PC018	RRMS	Natalizumab	8 weeks	50s-60s
PC019	RRMS	Natalizumab	8 weeks	50s-60s
PC021	RRMS	Natalizumab	8 weeks	50s-60s
PC024	RRMS	Natalizumab	6 weeks	30s-40s
PC025	RRMS	Natalizumab	6 weeks	50s-60s
PC029	RRMS	Natalizumab	4 weeks	50s-60s
PC031	RRMS	Natalizumab	4 weeks	30s-40s
PC032	RRMS	Natalizumab	8 weeks	30s-40s
PC033	RRMS	Natalizumab	6 weeks	30s-40s
PC036	RRMS	Natalizumab	4 weeks	30s-40s
PC037	RRMS	Natalizumab	4 weeks	30s-40s
PC040	RRMS	Natalizumab	4 weeks	50s-60s
PC041	RRMS	Natalizumab	6 weeks	50s-60s
PC042	RRMS	Natalizumab	6 weeks	50s-60s
PC043	RRMS	Natalizumab	8 weeks	10s-20s
PC044	RRMS	Natalizumab	6 weeks	30s-40s
PC045	RRMS	Natalizumab	4 weeks	30s-40s
PC048	RRMS	Natalizumab	6 weeks	10s-20s
PC051	RRMS	Untreated		30s-40s
PC052	RRMS	Untreated		50s-60s
PC056	RRMS	Untreated		10s-20s
PC057	RRMS	Untreated		30s-40s
PS004	RRMS	Ocrelizumab		30s-40s
PS005	PML			50s-60s
PS009	RRMS	Natalizumab	6 weeks	30s-40s
PS012	RRMS	Natalizumab	6 weeks	30s-40s
PC131	RRMS	Natalizumab	4 weeks	30s-40s
